# Autoimmune anti-DNA antibodies predict disease severity in COVID-19 patients

**DOI:** 10.1101/2021.01.04.20249054

**Authors:** Claudia Gomes, Marisol Zuniga, Kelly A. Crotty, Kun Qian, Lawrence Hsu Lin, Kimon V. Argyropoulos, Huilin Li, Paolo Cotzia, Ana Rodriguez

**Author notes:** Both authors contributed equally (Claudia Gomes, Marisol Zuniga).

## Abstract

COVID-19 can lead to severe disease and death, however the mechanisms of pathogenesis in these patients remain poorly understood. High levels of autoimmune antibodies have been observed frequently in COVID-19 patients but their specific contribution to disease severity and clinical manifestations remain unknown.

We performed a retrospective study of 115 COVID-19 hospitalized patients with different degrees of severity to analyze the generation of autoimmune antibodies to common antigens: a lysate of erythrocytes, the lipid phosphatidylserine (PS) and DNA.

High levels of IgG autoantibodies against erythrocyte lysates were observed in a large percentage (up to 41%) of patients. Anti-DNA antibodies determined upon hospital admission correlated strongly with later development of severe disease, showing a positive predictive value of 89.5% and accounting for 22% of total severe cases. Statistical analysis identified strong correlations between anti-DNA antibodies and markers of cell injury, coagulation, neutrophil levels and erythrocyte size.

Anti-DNA autoantibodies may play an important role in the pathogenesis of COVID-19 and could be developed as a predictive biomarker for disease severity and specific clinical manifestations.
