## Supplemental Tables S1, S2 and S3 for "Autoimmune anti-DNA antibodies predict disease severity in COVID-19 patients"

### Sheet: Table S1
Day 0-3 values		N		R values					P values
				Anti-RBC	Anti-PS	Anti-DNA	IC		Anti-RBC	Anti-PS	Anti-DNA	IC
Coagulation	D-DIMER	102		0.1844	0.144	0.2392	0.1889		0.1924	0.3953	0.0251	0.1736
	PROTHOMBIN TIME	93		0.132	0.08992	0.2479	0.03166		0.3142	0.3953	0.0251	0.7708
	APTT	89		0.06571	0.09975	0.0188	-0.1537		0.5461	0.3953	0.8698	0.2279
Cell lysis	CREATINE KINASE	86		0.1939	0.2614	0.2796	0.0255		0.0743	0.0305	0.0139	0.8239
	LDH	83		0.2762	0.1812	0.2694	0.2756		0.0232	0.1022	0.0139	0.0236
Granulocytes	BASOPHILS %	108		0.1859	0.06359	-0.08805	0.02378		0.4918	0.9144	0.6634	0.8151
	EOSINOPHILS %	108		-0.09494	-0.01159	-0.145	0.03743		0.6292	0.9144	0.4069	0.7959
	GRANULOCYTES, IMMATURE %	97		-0.03512	-0.01468	-0.06886	0.112		0.74	0.9144	0.7616	0.4165
	NEUTROPHILS %	107		0.05965	-0.04262	0.1235	0.1398		0.7034	0.9144	0.4663	0.2931
	NEUTROPHILS ABSOLUTE	98		0.09619	-0.04131	0.1923	0.1426		0.6292	0.9144	0.4069	0.2931
	EOSINOPHILS, ABSOLUTE	98		0.07705	0.09045	0.008608	0.1451		0.683	0.9144	0.9423	0.2931
	WHITE BLOOD CELL COUNT	108		0.09197	-0.02018	0.1462	0.1553		0.6292	0.9144	0.4069	0.2931
	BASOPHILS ABSOLUTE	98		0.1147	0.01803	-0.03578	-0.07416		0.6292	0.9144	0.8723	0.6077
	GRANULOCYTES IMMATURE , ABSOLUTE	97		0.04997	-0.05483	-0.03039	0.188		0.7123	0.9144	0.8723	0.2931
Lymphocytes/Monocytes	LYMPHOCYTES %	108		0.05486	0.1259	0.03395	-0.0445		0.5785	0.3431	0.5509	0.7195
	LYMPHOCYTES ABSOLUTE	97		0.1105	0.09384	0.1578	0.03791		0.379	0.3642	0.1859	0.7195
	MONOCYTES %	108		-0.1955	-0.1105	-0.315	-0.2194		0.1721	0.3431	0.0027	0.0913
	MONOCYTES ABSOLUTE	98		-0.1216	-0.1395	-0.1213	-0.1187		0.379	0.3431	0.2365	0.4935
Erythrocytes	HEMATOCRIT	108		0.2367	0.1554	0.04694	0.02085		0.0461	0.2737	0.7949	0.8726
	HEMOGLOBIN	107		0.2798	0.1953	0.08597	0.03367		0.0177	0.2212	0.7121	0.8726
	RED BLOOD CELL COUNT	108		0.2832	0.2116	-0.02148	0.13		0.0177	0.2212	0.8902	0.8726
	MEAN CORPUSCULAR HEMOGLOBIN	107		-0.01954	-0.1087	0.133	-0.08456		0.85	0.3358	0.4343	0.8726
	MEAN CORPUSCULAR HEMOGLOBIN CONC	107		0.1306	0.08777	0.0647	-0.02444		0.3032	0.3724	0.7328	0.8726
	MEAN CORPUSCULAR VOLUME	108		-0.06475	-0.1323	0.1846	-0.1231		0.5674	0.3358	0.1879	0.8726
	RDW-SD	107		-0.1445	-0.1129	-0.01459	0.01682		0.28	0.3358	0.8902	0.8726
	RDW-CV	107		-0.1441	-0.1725	0.07825	-0.03195		0.28	0.2545	0.7121	0.8726
	NUCLEATED RBC,ABSOLUTE	107		0.09969	0.1013	0.1954	-0.01675		0.3875	0.3358	0.1879	0.8726
	NUCLEATED RED BLOOD CELLS %	107		0.09969	0.1013	0.1954	-0.01675		0.3875	0.3358	0.1879	0.8726
Platelets	MEAN PLATELET VOLUME	106		0.09499	0.01753	0.06145	-0.08871		0.6723	0.9328	0.5368	0.3695
	PLATELET COUNT	108		0.01631	-0.009342	-0.09443	0.1293		0.8756	0.9328	0.5368	0.3684
Cytokines/Inflammation	INTERFERON GAMMA	35		-0.1013	0.2123	0.02554	0.2067		0.7957	0.8918	0.9321	0.3829
	INTERLEUKIN 10	35		-0.04697	0.01439	0.1539	0.1415		0.9295	0.9961	0.6672	0.5367
	INTERLEUKIN 12	35		-0.1019	0.01698	-0.06793	0.2718		0.7957	0.9961	0.9321	0.3232
	INTERLEUKIN 13	35		0.1359	0.2208	-0.01698	0.2208		0.7957	0.8918	0.9321	0.3829
	INTERLEUKIN 2	35		-0.01413	0.1693	0.2022	0.1259		0.9557	0.8918	0.4931	0.5453
	INTERLEUKIN 2 RECEPTOR (CD25), SOLUBLE	35		-0.115	0.01471	0.04006	0.02297		0.7957	0.9961	0.9321	0.9048
	INTERLEUKIN 4	35		-0.1019	0.01698	-0.06793	0.2718		0.7957	0.9961	0.9321	0.3232
	INTERLEUKIN 6	52		0.163	0.1651	0.288	0.1646		0.7957	0.8918	0.181	0.3829
	INTERLEUKIN 8	35		0.103	0.1344	0.2026	0.2061		0.7957	0.8918	0.4931	0.3829
	INTERLEUKIN-1 BETA	35		-0.04817	0.003042	-0.05323	0.1688		0.9295	0.9961	0.9321	0.4697
	TUMOR NECROSIS FACTOR-ALPHA	35		-0.01183	0.1682	0.2126	0.1175		0.9557	0.8918	0.4931	0.5453
	FERRITIN	106		0.114	0.02206	0.241	0.2262		0.7957	0.9961	0.0919	0.2319
	C-REACTIVE PROTEIN	105		0.09472	0.07981	0.2417	0.1569		0.7957	0.8918	0.0919	0.3232
	PROCALCITONIN	104		0.1057	0.03603	0.1626	0.2095		0.7957	0.9961	0.35	0.2319
Heart	B-TYPE NATRIURETIC PEPTIDE	39		-0.1074	-0.1924	-0.1809	0.06894		0.9977	0.4858	0.5171	0.7154
	TROPONIN I	104		-0.001515	-0.01834	-0.06501	0.03712		0.9977	0.8619	0.5171	0.7154
Respiratory	HEMOGLOBIN, VBG	85		0.3231	0.2025	0.1864	0.05232		0.0184	0.2231	0.6193	0.6407
	METHEMOGLOBIN, VBG	85		-0.2118	-0.2889	-0.1296	-0.0622		0.1824	0.0516	0.7835	0.6407
	CARBON DIOXIDE	108		0.02706	0.1115	0.05009	-0.06367		0.7888	0.5903	0.7835	0.6407
	O2 CONTENT (SAT), VBG	85		0.07687	-0.07334	-0.04581	0.07355		0.5708	0.7448	0.7835	0.6407
	OXYHEMOGLOBIN, VBG	85		0.08163	-0.06885	-0.04277	0.07176		0.5708	0.7448	0.7835	0.6407
	PCO2, VBG	86		0.07937	0.05236	0.04929	-0.09062		0.5708	0.7448	0.7835	0.6407
	PO2, VBG	85		0.1389	-0.01929	0.03137	0.1209		0.4829	0.8695	0.7835	0.6407
Kidney	ANION GAP	106		-0.0975	-0.04517	-0.04903	0.09481		0.7217	0.7826	1	0.4044
	BLOOD UREA NITROGEN	108		-0.04252	-0.1056	0.003282	0.1293		0.8916	0.7539	1	0.3378
	CREATININE	108		-0.118	-0.0688	-0.07854	0.157		0.7217	0.7826	1	0.2897
	EGFR MDRD AFRICAN AMERICAN	107		0.05728	0.08694	0.05925	-0.1514		0.8451	0.7539	1	0.2897
	EGFR MDRD NON AFRICAN AMERICAN	107		0.1276	0.09311	0.05865	-0.1183		0.7217	0.7539	1	0.3409
	HYALINE CASTS	56		0.01015	0.0684	0.01837	0.07124		0.9502	0.7826	1	0.6078
	PH, URINE	59		-0.0324	0.001672	0.01025	-0.1116		0.8997	0.9999	1	0.4406
	PHOSPHORUS, INORGANIC	45		0.03557	-0.07826	0.03369	0.2445		0.8997	0.7826	1	0.2897
	RED BLOOD CELLS, URINE	58		0.1695	0.182	0.06712	0.3514		0.7217	0.7539	1	0.0824
	SPECIFIC GRAVITY, URINE	60		0.1209	0.212	0.2031	0.1345		0.7217	0.7539	1	0.4044
	SQUAMOUS EPITHELIAL, URINE	58		0.1428	0.1499	0.153	0.2396		0.7217	0.7539	1	0.2897
	WHITE BLOOD CELLS, URINE	58		-0.1081	-0.03282	0.0003562	0.1726		0.726	0.8889	1	0.3378
Liver	ALBUMIN	107		-0.158	-0.0133	-0.2094	-0.2597		0.1684	0.9008	0.0716	0.0558
	ALKALINE PHOSPHATASE	107		-0.2244	-0.2522	-0.312	-0.01911		0.0812	0.0356	0.0078	0.8536
	ALT	107		0.138	0.08837	0.1718	0.1096		0.2103	0.5905	0.1359	0.4576
	AST	107		0.1745	0.1783	0.2662	0.163		0.1456	0.1335	0.0198	0.3773
	BILIRUBIN DIRECT	106		-0.006416	0.05224	0.08166	0.09759		0.9575	0.8011	0.3582	0.4576
	BILIRUBIN TOTAL	107		0.02304	0.02913	0.08725	-0.02991		0.9392	0.884	0.3582	0.8536
	PROTEIN, TOTAL	107		0.2612	0.2882	0.1043	0.0958		0.0533	0.021	0.3361	0.4576
	UROBILINOGEN, URINE	59		0.2373	0.3092	0.1707	0.1265		0.1456	0.0463	0.2774	0.4576
Metabolic	CALCIUM	108		-0.03518	0.04738	-0.08796	-0.1521		0.8172	0.676	1	0.8208
	CHLORIDE	108		-0.159	-0.08834	0.05271	-0.06342		0.2774	0.676	1	0.899
	CHLORIDE, VBG	84		-0.1902	-0.06807	-0.001547	-0.01966		0.2774	0.676	1	0.9319
	GLUCOSE	108		0.1358	0.08654	-0.02126	0.03081		0.2847	0.676	1	0.899
	GLUCOSE, VBG	85		0.1113	0.05806	-0.06255	0.06185		0.4413	0.676	1	0.899
	GLUCOSE, POC	45		0.1119	-0.07123	-0.0748	-0.1313		0.5968	0.676	1	0.899
	LACTATE, VBG	86		0.1103	0.1244	0.1708	-0.03718		0.4413	0.676	0.5458	0.899
	MAGNESIUM	89		0.2061	0.131	0.2416	0.2067		0.2479	0.676	0.3196	0.7353
	PH, VBG	86		0.17	0.1355	0.2039	0.1129		0.2774	0.676	0.4221	0.899
	POTASSIUM	108		-0.02386	-0.1035	-0.007168	0.009445		0.8172	0.676	1	0.9319
	POTASSIUM, VBG	84		-0.02676	-0.04729	-0.02609	0.03341		0.8172	0.676	1	0.899
	SODIUM	108		-0.2461	-0.07344	-0.001085	-0.09495		0.1456	0.676	1	0.899
	SODIUM, VBG	85		-0.2125	-0.06106	-0.01329	-0.05465		0.2479	0.676	1	0.899
	TEMPERATURE, VBG	85		0.1582	0.1139	0.06485	0.1076		0.2847	0.676	1	0.899

### Sheet: Table S2
Maximum values		N		R values					P values
				Anti-RBC	Anti-PS	Anti-DNA	IC		Anti-RBC	Anti-PS	Anti-DNA	IC
Coagulation	D-DIMER	114		0.2155	0.1435	0.316	0.1639		0.05325	0.427833	0.003	0.135833
	PROTHOMBIN TIME	108		0.1983	0.1101	0.2696	0.1953		0.0661667	0.427833	0.012	0.107
	FIBRINOGEN	58		0.06477	0.03205	0.03614	0.05711		0.7465	0.8112	0.7877	0.6702
	APTT	104		0.03207	-0.02691	0.07831	0.07932		0.7465	0.8112	0.715667	0.529375
Cell lysis	CREATINE KINASE	108		0.1229	0.1345	0.364	-0.01278		0.205	0.1652	0.0002	0.8955
	LDH	111		0.2	0.1764	0.3376	0.2065		0.0708	0.1282	0.0003	0.0594
Granulocytes	BANDS %	51		-0.02883	-0.1218	-0.02867	-0.06091		0.8408	0.5916	0.8563	0.82548
	BASOPHILS %	115		-0.02318	0.02194	0.01707	0.04773		0.8408	0.816	0.8563	0.82548
	EOSINOPHILS %	115		-0.0197	0.06224	0.1492	0.02507		0.8408	0.61056	0.190971	0.862145
	GRANULOCYTES, IMMATURE %	111		0.09511	0.05273	0.04282	0.1106		0.4812	0.635564	0.8563	0.4956
	METAMYELOCYTES %	49		-0.298	-0.2301	-0.05581	-0.01887		0.1578	0.3354	0.8563	0.8976
	MYELOCYTES %	49		-0.2804	-0.1868	-0.0357	-0.05885		0.1578	0.3974	0.8563	0.82548
	NEUTROPHILS %	115		0.06118	0.06986	0.2267	0.1842		0.688	0.61056	0.0444	0.1948
	NEUTROPHILS ABSOLUTE	111		0.1845	0.2059	0.3726	0.1728		0.1578	0.1806	0.00067668	0.2094
	EOSINOPHILS, ABSOLUTE	111		0.1086	0.1142	0.2993	0.07778		0.439714	0.398743	0.0056	0.715029
	WHITE BLOOD CELL COUNT	115		0.1459	0.1725	0.3095	0.2509		0.2398	0.2612	0.0048	0.054
	BASOPHILS ABSOLUTE	111		0.2431	0.2139	0.1778	0.1434		0.1212	0.1806	0.14856	0.31944
	GRANULOCYTES IMMATURE , ABSOLUTE	111		0.1667	0.1373	0.1596	0.2468		0.19272	0.36144	0.1888	0.054
Lymphocytes/Monocytes	ATYPICAL LYMPHOCYTES %	61		0.2166	0.2675	0.008011	0.01436		0.19572	0.07175	0.9511	0.952
	LYMPHOCYTE ABSOLUTE CALCULATED	76		0.171	0.2102	0.02673	0.07262		0.19572	0.09576	0.9511	0.93275
	LYMPHOCYTES %	115		0.1596	0.1909	0.1127	0.07634		0.19572	0.07175	0.32256	0.93275
	LYMPHOCYTES ABSOLUTE	111		0.2746	0.2727	0.2895	0.1025		0.0245	0.0266	0.0147	0.93275
	MONOCYTES %	115		-0.07737	0.0466	-0.1134	0.005672		0.479617	0.6209	0.32256	0.952
	MONOCYTES ABSOLUTE	111		0.1444	0.2312	0.2238	0.2263		0.19572	0.0511	0.0637	0.1183
	PLASMA CELLS %	46		-0.02149	-0.1517	-0.2172	0.03621		0.8873	0.3668	0.32256	0.952
Erythrocytes	ERYTHROCYTE SEDIMENTATION RATE	55		0.1961	0.2009	0.3056	0.3057		0.4158	0.388575	0.0854333	0.0850667
	HEMATOCRIT	115		0.2979	0.2485	0.1632	0.05814		0.0044	0.0271333	0.0999778	0.674544
	HEMOGLOBIN	115		0.3175	0.2566	0.163	0.05604		0.0044	0.0271333	0.0999778	0.674544
	RED BLOOD CELL COUNT	115		0.3059	0.285	0.06008	0.1419		0.0044	0.022	0.57596	0.2904
	MEAN CORPUSCULAR HEMOGLOBIN	115		-0.0214	-0.09684	0.1856	0.006402		0.92092	0.66704	0.0861667	0.9628
	MEAN CORPUSCULAR HEMOGLOBIN CONC	115		0.04947	-0.01499	-0.007788	-0.004394		0.92092	0.8869	0.9342	0.9628
	MEAN CORPUSCULAR VOLUME	115		0.05647	0.0221	0.3256	0.134		0.92092	0.8869	0.0044	0.2904
	RDW-SD	115		-0.001251	0.02761	0.3022	0.1265		0.9894	0.8869	0.0055	0.2904
	RDW-CV	115		-0.03579	0.01341	0.1973	0.1246		0.92092	0.8869	0.0861667	0.2904
	NUCLEATED RBC,ABSOLUTE	115		0.06685	0.08124	0.1862	0.257		0.92092	0.711517	0.0861667	0.0616
	NUCLEATED RED BLOOD CELLS %	115		0.01937	0.03488	0.1713	0.2334		0.92092	0.8869	0.0999778	0.06655
Platelets	IMMATURE PLATELET FRACTION, %	39		-0.3028	-0.3602	-0.03351	-0.1978		0.122	0.0486	0.8395	0.4548
	IMMATURE PLATELET FRACTION, ABSOLUTE	39		-0.02015	-0.1118	-0.06824	0.1249		0.9031	0.663867	0.8395	0.598133
	MEAN PLATELET VOLUME	114		-0.01217	-0.02347	0.1011	0.03886		0.9031	0.8042	0.5686	0.6815
	PLATELET COUNT	115		0.215	0.3236	0.1806	0.2637		0.084	0.0016	0.2136	0.0176
Cytokines/Inflammation	INTERFERON GAMMA	49		-0.07638	0.05746	0.01794	0.185		0.827591	0.838929	0.999	0.50775
	INTERLEUKIN 10	49		-0.09597	-0.1663	-0.0001801	0.1655		0.827591	0.7638	0.999	0.547929
	INTERLEUKIN 12	49		-0.05	0.1286	-0.1107	0.1072		0.845769	0.838929	0.90105	0.66125
	INTERLEUKIN 13	49		-0.02665	-0.1659	-0.03116	0.2181		0.8558	0.7638	0.999	0.3966
	INTERLEUKIN 2	49		-0.08605	0.08002	-0.00403	0.09785		0.827591	0.838929	0.999	0.66125
	INTERLEUKIN 2 RECEPTOR (CD25), SOLUBLE	49		0.07534	0.05322	0.087	0.1293		0.827591	0.838929	0.90105	0.626167
	INTERLEUKIN 4	49		-0.1236	-0.01731	-0.1894	0.1437		0.827591	0.906	0.5775	0.609
	INTERLEUKIN 5	49		0.03062	0.1837	-0.08165	-0.06124		0.8558	0.7638	0.90105	0.6759
	INTERLEUKIN 6	73		0.1302	0.07715	0.1734	0.054		0.827591	0.838929	0.5775	0.6759
	INTERLEUKIN 8	49		0.08946	0.09277	0.07663	0.07311		0.827591	0.838929	0.90105	0.6759
	INTERLEUKIN-1 BETA	49		-0.1061	-0.1826	-0.1408	0.2245		0.827591	0.7638	0.8365	0.3966
	TUMOR NECROSIS FACTOR-ALPHA	49		-0.08197	0.08546	0.007721	0.09212		0.827591	0.838929	0.999	0.66125
	FERRITIN	114		0.03851	-0.02608	0.1954	0.219		0.845769	0.838929	0.279	0.288
	C-REACTIVE PROTEIN	114		0.1749	0.1222	0.2566	0.1752		0.827591	0.7638	0.0885	0.337
	PROCALCITONIN	11		0.06695	0.03083	0.1274	0.1742		0.827591	0.838929	0.5775	0.337
Heart	B-TYPE NATRIURETIC PEPTIDE	54		-0.09152	-0.2426	-0.1073	0.09476		0.8497	0.2313	0.44	0.5538
	TRIGLYCERIDES	37		-0.03225	-0.03035	0.2183	0.1005		0.8497	0.8585	0.37875	0.5538
	TROPONIN I	113		0.03891	0.09075	0.1085	0.06386		0.8497	0.50865	0.37875	0.5538
Respiratory	HEMOGLOBIN, ABG	58		0.1936	0.2812	0.2568	-0.06436		0.3264	0.196267	0.274	0.9793
	HEMOGLOBIN, VBG	102		0.1654	0.1541	0.04812	0.002602		0.3264	0.3462	0.6929	0.9793
	METHEMOGLOBIN, ABG	57		0.1471	0.08383	0.2089	0.1562		0.328114	0.713733	0.38048	0.769067
	METHEMOGLOBIN, VBG	102		-0.07313	-0.09866	0.04666	-0.01148		0.496107	0.575822	0.6929	0.9793
	CARBON DIOXIDE	115		0.1402	0.1949	0.2495	0.07216		0.3264	0.196267	0.1152	0.9793
	CARBOXYHEMOGLOBIN, ABG	57		0.1578	0.007645	0.1033	0.1992		0.3264	0.955	0.6929	0.769067
	HCO3, ABG	58		0.009937	0.06909	0.1425	-0.02446		0.941	0.746215	0.508622	0.9793
	O2 CONTENT (SAT), ABG	57		0.2189	0.04704	0.1614	0.153		0.3264	0.817387	0.4632	0.769067
	O2 CONTENT (SAT), VBG	102		0.1064	0.1455	0.03957	0.006231		0.328114	0.3462	0.6929	0.9793
	OXYHEMOGLOBIN, ABG	57		0.1579	0.08674	0.1651	0.08253		0.3264	0.713733	0.4632	0.9793
	OXYHEMOGLOBIN, VBG	102		0.1162	0.1598	0.04496	0.01253		0.3264	0.3462	0.6929	0.9793
	PCO2, ABG	58		0.1868	0.109	0.2409	0.2683		0.3264	0.66448	0.274	0.6672
	PO2, ABG	58		0.163	0.03989	0.1596	0.1719		0.3264	0.817387	0.4632	0.769067
	PCO2, VBG	102		0.1439	0.1359	0.07001	0.02991		0.3264	0.3462	0.6929	0.9793
	PO2, VBG	102		0.1249	0.1402	0.04044	0.04533		0.3264	0.3462	0.6929	0.9793
Kidney	ANION GAP	115		0.1145	0.2235	0.1058	0.3194		0.5284	0.0656	0.53415	0.006
	BLOOD UREA NITROGEN	115		0.1202	0.1094	0.1482	0.293		0.5284	0.428229	0.53415	0.006
	CREATININE	115		0.07503	0.08478	0.07847	0.2929		0.55752	0.490267	0.539333	0.006
	EGFR MDRD AFRICAN AMERICAN	115		0.06887	0.05907	0.05931	-0.1486		0.55752	0.63672	0.588982	0.27096
	EGFR MDRD NON AFRICAN AMERICAN	115		0.08976	0.04711	0.05774	-0.07244		0.55752	0.6732	0.588982	0.588933
	HYALINE CASTS	79		0.05457	0.2116	0.1052	-0.1024		0.690436	0.14712	0.53415	0.588933
	PH, URINE	82		-0.08909	0.01788	0.1095	-0.05197		0.55752	0.8733	0.53415	0.6796
	PHOSPHORUS, INORGANIC	81		0.1737	0.1102	0.106	0.1555		0.5284	0.490267	0.53415	0.3314
	RED BLOOD CELLS, URINE	80		0.3023	0.2946	0.2947	0.2536		0.0768	0.048	0.096	0.0696
	SPECIFIC GRAVITY, URINE	82		0.1247	0.3414	0.1108	-0.06443		0.5284	0.0204	0.53415	0.67824
	SQUAMOUS EPITHELIAL, URINE	80		0.1613	0.2376	0.1428	0.04689		0.5284	0.1014	0.53415	0.6796
	WHITE BLOOD CELLS, URINE	80		0.009279	0.1302	0.05935	0.09555		0.9349	0.428229	0.601	0.588933
Liver	ALBUMIN	115		-0.02479	0.02785	-0.1628	-0.08995		0.891675	0.7676	0.12315	0.381487
	ALKALINE PHOSPHATASE	115		-0.0008227	-0.08674	0.01006	0.1335		0.993	0.53505	0.915	0.279
	ALT	115		0.1746	0.05509	0.2498	0.2303		0.205875	0.718329	0.03195	0.05985
	AST	115		0.1688	0.09342	0.2869	0.2019		0.205875	0.53505	0.0171	0.0915
	BILIRUBIN DIRECT	114		0.1388	0.1092	0.1936	0.1698		0.25344	0.53505	0.0702	0.1593
	BILIRUBIN TOTAL	115		0.1581	0.1361	0.1963	0.107		0.205875	0.4407	0.0702	0.328114
	PROTEIN, TOTAL	115		0.3748	0.3432	0.2278	0.2347		0.00033147	0.0018	0.0429	0.05985
	UROBILINOGEN, URINE	82		0.0772	0.2105	0.08503	-0.1277		0.7359	0.25965	0.575357	0.328114
Metabolic	BASE DEFICIT, ABG	48		-0.02534	0.0005994	0.001117	0.1866		0.900312	0.9968	0.994	0.644722
	BASE EXCESS, ABG	45		-0.07823	-0.002683	0.1172	-0.03159		0.79725	0.9968	0.9765	0.878
	CALCIUM	115		0.06503	0.1025	0.01651	0.04721		0.79725	0.641136	0.994	0.878
	CHLORIDE	115		-0.01685	0.06222	0.1862	0.1047		0.900312	0.838437	0.31	0.66325
	CHLORIDE, ABG	58		-0.08301	-0.06747	-0.01905	0.08218		0.79725	0.904118	0.994	0.878
	CHLORIDE, VBG	101		-0.1558	-0.03391	0.06391	-0.03083		0.523333	0.956875	0.9765	0.878
	GLUCOSE	115		0.1887	0.1534	0.05132	0.1585		0.48125	0.362857	0.9765	0.3775
	GLUCOSE, ABG	58		0.1058	0.1436	-0.07402	0.09802		0.79725	0.641136	0.9765	0.878
	GLUCOSE, VBG	102		0.1831	0.1632	-0.06739	0.0178		0.48125	0.362857	0.9765	0.878
	GLUCOSE, POC	75		0.2055	0.1535	0.0418	0.01802		0.48125	0.589375	0.994	0.878
	IONIZED CALCIUM, ABG	58		0.07005	0.1441	0.09974	0.2395		0.79725	0.641136	0.9765	0.351
	LACTATE, ABG	58		0.2034	0.2519	0.2591	0.4083		0.523333	0.362857	0.31	0.0375
	LACTATE, VBG	102		-0.01977	0.04084	-0.001127	-0.03438		0.900312	0.949444	0.994	0.878
	LIPASE	37		-0.2037	-0.1161	-0.001482	0.1146		0.629167	0.838437	0.994	0.878
	MAGNESIUM	111		0.2015	0.2037	0.3044	0.2434		0.48125	0.362857	0.03	0.125
	PH, ABG	58		0.03882	0.09748	-0.03506	0.02284		0.900312	0.838437	0.994	0.878
	PH, VBG	102		0.1041	0.1654	0.1459	-0.01794		0.661042	0.362857	0.597917	0.878
	POTASSIUM	115		0.1345	0.1939	0.1447	0.1719		0.541786	0.362857	0.597917	0.351
	POTASSIUM, ABG	58		0.1404	0.01348	0.08019	0.1594		0.661042	0.9968	0.9765	0.644722
	POTASSIUM, VBG	102		0.06824	0.06928	0.003721	0.07242		0.79725	0.838437	0.994	0.878
	SODIUM	115		0.04436	0.1586	0.2122	0.202		0.79725	0.362857	0.285	0.253333
	SODIUM, ABG	58		0.01064	0.03063	0.03507	0.1604		0.9368	0.975476	0.994	0.644722
	SODIUM, VBG	102		-0.1286	0.0299	0.09278	0.01887		0.618125	0.956875	0.9765	0.878
	TEMPERATURE, ABG	58		0.1336	0.0828	0.1685	0.07125		0.661042	0.838437	0.736429	0.878
	TEMPERATURE, VBG	102		0.04969	0.004513	-0.01558	-0.03007		0.79725	0.9968	0.994	0.878

### Sheet: Table S3
Minimum values		N		R values					P values
				Anti-RBC	Anti-PS	Anti-DNA	IC		Anti-RBC	Anti-PS	Anti-DNA	IC
Coagulation	D-DIMER	114		0.1703	0.08669	0.1215	0.0698		0.1416	0.7385	0.3996	0.6201
	PROTHOMBIN TIME	108		0.2156	0.08791	0.06633	0.03254		0.101	0.7385	0.5002	0.7455
	FIBRINOGEN	58		-0.01689	-0.003769	-0.2221	-0.1079		0.9089	0.9874	0.3794	0.6201
	APTT	104		0.05346	0.03749	-0.09457	-0.1228		0.7944	0.9502	0.4573	0.6201
Cell lysis	CREATINE KINASE	108		0.1404	0.1396	0.1948	-0.0615		0.1488	0.3022	0.0875	0.5325
	LDH	111		0.1589	0.07719	0.125	0.2034		0.1488	0.4249	0.1932	0.0652
Granulocytes	BANDS %	51		0.04613	-0.07936	-0.1924	-0.06978		0.9065	0.7222	0.8985	0.8985
	BASOPHILS %	115		0.1282	0.1233	-0.06902	-0.0115		0.677	0.5824	0.9337	0.9337
	EOSINOPHILS %	115		0.009487	-0.1294	-0.2294	-0.04319		0.9806	0.5824	0.8985	0.8985
	GRANULOCYTES, IMMATURE %	111		0.003502	-0.05605	-0.07457	0.1723		0.9806	0.7222	0.5327	0.5327
	METAMYELOCYTES %	49		-0.1637	-0.2246	-0.2682	-0.07006		0.677	0.5824	0.8985	0.8985
	MYELOCYTES %	49		0.1191	-0.1363	-0.1175	-0.1417		0.8381	0.6765	0.8985	0.8985
	NEUTROPHILS %	115		-0.04903	-0.09983	-0.05761	-0.1139		0.9065	0.6765	0.8985	0.8985
	NEUTROPHILS ABSOLUTE	111		0.1103	-0.03989	0.02214	0.04126		0.677	0.7222	0.8985	0.8985
	EOSINOPHILS, ABSOLUTE	111		0.1073	-0.04799	-0.1176	0.01741		0.677	0.7222	0.9337	0.9337
	WHITE BLOOD CELL COUNT	115		0.03547	-0.08079	0.004552	0.00894		0.9065	0.6765	0.9337	0.9337
	BASOPHILS ABSOLUTE	111		0.1036	0.1247	-0.0761	0.1628		0.677	0.5824	0.5327	0.5327
	GRANULOCYTES IMMATURE , ABSOLUTE	111		0.04933	-0.03504	-0.06086	0.08235		0.9065	0.7222	0.8985	0.8985
Lymphocytes/Monocytes	ATYPICAL LYMPHOCYTES %	61		0.3199	0.1839	-0.03068	-0.07623		0.0848	0.6285	0.8721	0.7909
	LYMPHOCYTE ABSOLUTE CALCULATED	76		0.1089	0.1183	0.02005	-0.1263		0.6776	0.6285	0.8721	0.4896
	LYMPHOCYTES %	115		-0.04282	-0.08654	-0.1601	-0.2383		0.7653	0.6285	0.309	0.0728
	LYMPHOCYTES ABSOLUTE	111		0.08908	0.07526	0.01709	-0.02388		0.6776	0.6285	0.8721	0.8362
	MONOCYTES %	115		-0.02596	-0.03397	-0.2376	-0.1428		0.7908	0.8466	0.0749	0.3012
	MONOCYTES ABSOLUTE	111		0.06811	0.07331	-0.1159	-0.02087		0.6776	0.6285	0.5324	0.8362
	PLASMA CELLS %	46		0.107	-0.02917	0.03161	-0.2383		0.6776	0.8559	0.8721	0.3012
Erythrocytes	ERYTHROCYTE SEDIMENTATION RATE	55		0.1584	0.1859	0.06284	0.0288		0.459	0.4703	0.7206	0.843
	HEMATOCRIT	115		0.1289	0.09822	-0.09123	-0.04935		0.459	0.4703	0.4613	0.8067
	HEMOGLOBIN	115		0.1249	0.08012	-0.09921	-0.07629		0.459	0.4872	0.4613	0.7734
	RED BLOOD CELL COUNT	115		0.1264	0.1072	-0.1325	-0.04379		0.459	0.4703	0.4613	0.8067
	MEAN CORPUSCULAR HEMOGLOBIN	115		-0.0458	-0.1352	0.1005	-0.1053		0.851	0.4703	0.4613	0.6633
	MEAN CORPUSCULAR HEMOGLOBIN CONC	115		-0.03248	-0.137	-0.1523	-0.1993		0.851	0.4703	0.4613	0.2766
	MEAN CORPUSCULAR VOLUME	115		-0.01835	-0.1173	0.2122	-0.1116		0.8542	0.4703	0.2533	0.6633
	RDW-SD	115		-0.1184	-0.08822	0.02389	0.04231		0.459	0.484	0.808	0.8067
	RDW-CV	115		-0.1456	-0.1822	0.1239	-0.03167		0.459	0.4703	0.4613	0.8186
	NUCLEATED RBC,ABSOLUTE	115		-0.02805	-0.03206	0.07815	-0.1834		0.851	0.741	0.5017	0.2766
	NUCLEATED RED BLOOD CELLS %	115		-0.04109	-0.05341	0.09203	-0.09778		0.851	0.6342	0.4613	0.6633
Platelets	IMMATURE PLATELET FRACTION, %	39		-0.2924	-0.3878	0.009726	-0.3246		0.286	0.0594	0.9626	0.177
	IMMATURE PLATELET FRACTION, ABSOLUTE	39		-0.02091	-0.09962	-0.1116	0.08962		0.9084	0.697	0.672	0.791
	MEAN PLATELET VOLUME	114		-0.01411	-0.1112	-0.07059	-0.09618		0.9084	0.4828	0.672	0.6236
	PLATELET COUNT	115		0.05902	0.03758	-0.153	-0.0005919		0.9084	0.697	0.4145	1
Cytokines/Inflammation	INTERFERON GAMMA	49		-0.1077	0.09782	-0.003409	0.05724		0.9665	0.6049	0.9913	0.9676
	INTERLEUKIN 10	49		-0.01194	-0.08554	0.01759	0.1132		0.9665	0.6049	0.9913	0.9676
	INTERLEUKIN 12	49		0.01505	0.2322	-0.01645	-0.02515		0.9665	0.4106	0.9913	0.9676
	INTERLEUKIN 13	49		0.007919	0.01866	0.01351	0.07649		0.9665	0.9077	0.9913	0.9676
	INTERLEUKIN 2	49		-0.04132	0.2005	0.04929	0.007721		0.9665	0.478	0.9913	0.9676
	INTERLEUKIN 2 RECEPTOR (CD25), SOLUBLE	49		0.1259	0.1023	0.1224	0.09996		0.9665	0.6049	0.9913	0.9676
	INTERLEUKIN 4	49		-0.06655	0.1415	-0.1199	0.02689		0.9665	0.6049	0.9913	0.9676
	INTERLEUKIN 5	49		0.07524	0.2709	0.02408	-0.1505		0.9665	0.3833	0.9913	0.9676
	INTERLEUKIN 6	73		0.2372	0.209	0.2549	0.03769		0.656	0.3833	0.4484	0.9676
	INTERLEUKIN 8	49		0.1182	0.1907	0.1136	-0.01233		0.9665	0.478	0.9913	0.9676
	INTERLEUKIN-1 BETA	49		-0.07798	-0.09119	-0.01646	0.1527		0.9665	0.6049	0.9913	0.9676
	TUMOR NECROSIS FACTOR-ALPHA	49		0.01949	0.2692	0.1136	-0.03441		0.9665	0.3833	0.9913	0.9676
	FERRITIN	114		0.0849	-0.08585	0.03715	0.1877		0.9665	0.6049	0.9913	0.6893
	C-REACTIVE PROTEIN	114		-0.1007	-0.06048	-0.1393	-0.05877		0.9665	0.6049	0.9913	0.9676
	PROCALCITONIN	11		0.06748	-0.05945	-0.03057	0.1376		0.9665	0.6049	0.9913	0.9676
Heart	B-TYPE NATRIURETIC PEPTIDE	54		-0.1057	-0.1918	-0.1517	0.04123		0.6974	0.2494	0.4306	0.7749
	TRIGLYCERIDES	37		0.0677	0.2521	0.1348	-0.09982		0.6974	0.2494	0.4306	0.7749
	TROPONIN I	113		0.04738	-0.01315	-0.07584	0.1031		0.6974	0.8989	0.4306	0.7749
Respiratory	HEMOGLOBIN, ABG	58		-0.05727	0.05304	-0.04515	-0.2102		0.7801	1	1	0.8529
	HEMOGLOBIN, VBG	102		0.1321	0.1048	0.07117	-0.00755		0.6451	0.888	1	0.9829
	METHEMOGLOBIN, ABG	57		-0.2595	-0.225	-0.1929	-0.09648		0.6451	0.888	0.8949	0.9173
	METHEMOGLOBIN, VBG	102		-0.06917	-0.0895	-0.0278	-0.0142		0.7034	0.888	1	0.9829
	CARBON DIOXIDE	115		0.01917	-0.02441	-0.003734	-0.09669		0.8473	1	1	0.8529
	CARBOXYHEMOGLOBIN, ABG	57		-0.08891	-0.1706	-0.03909	-0.09451		0.7034	0.888	1	0.9173
	HCO3, ABG	58		-0.03292	0.0008769	-0.01729	-0.2437		0.8473	1	1	0.8529
	O2 CONTENT (SAT), ABG	57		-0.1192	-0.1287	-0.000682	-0.1293		0.6451	0.888	1	0.8529
	O2 CONTENT (SAT), VBG	102		0.101	-0.006502	0.09263	0.02949		0.6451	1	0.8949	0.9829
	OXYHEMOGLOBIN, ABG	57		-0.1177	-0.1112	-0.006677	-0.1313		0.6451	0.888	1	0.8529
	OXYHEMOGLOBIN, VBG	102		0.1026	-0.002205	0.09478	0.02819		0.6451	1	0.8949	0.9829
	PCO2, ABG	58		0.1282	0.1598	0.16	0.0572		0.6451	0.888	0.8949	0.9829
	PO2, ABG	58		-0.06838	-0.001539	0.0444	-0.02808		0.7701	1	1	0.9829
	PCO2, VBG	102		0.1214	-0.05487	0.1088	-0.003371		0.6451	1	0.8949	0.9829
	PO2, VBG	102		0.1109	-0.03299	0.1044	0.1046		0.6451	1	0.8949	0.8529
Kidney	ANION GAP	115		0.05824	-0.0424	-0.09109	0.04388		0.8127	0.7193	0.6515	0.7775
	BLOOD UREA NITROGEN	115		0.02651	-0.01925	-0.08609	0.1808		0.8127	0.8466	0.6515	0.1612
	CREATININE	115		-0.07214	-0.1088	-0.1686	0.1403		0.8127	0.4278	0.2882	0.3268
	EGFR MDRD AFRICAN AMERICAN	115		-0.1346	-0.1688	-0.1621	-0.2713		0.6911	0.4127	0.2882	0.0206
	EGFR MDRD NON AFRICAN AMERICAN	115		-0.12	-0.1456	-0.1564	-0.2523		0.6911	0.4127	0.2882	0.0263
	HYALINE CASTS	79		0.02826	0.1085	0.01692	0.005473		0.8127	0.5166	0.9532	0.9714
	PH, URINE	82		-0.1346	-0.1963	-0.08833	-0.1134		0.6911	0.4127	0.6515	0.5374
	PHOSPHORUS, INORGANIC	81		-0.1168	-0.1425	-0.1999	0.09241		0.7253	0.4127	0.2882	0.624
	RED BLOOD CELLS, URINE	80		0.2094	0.1473	0.09415	0.3262		0.6911	0.4127	0.6515	0.0206
	SPECIFIC GRAVITY, URINE	82		0.04215	0.1653	-0.01614	0.01646		0.8127	0.4127	0.9532	0.9714
	SQUAMOUS EPITHELIAL, URINE	80		0.06547	0.09045	-0.01658	-0.06266		0.8127	0.5722	0.9532	0.7775
	WHITE BLOOD CELLS, URINE	80		0.05874	0.05163	-0.008005	0.1378		0.8127	0.7193	0.9532	0.4499
Liver	ALBUMIN	115		-0.03965	-0.06389	-0.2231	-0.172		0.7779	0.804	0.0667	0.5333
	ALKALINE PHOSPHATASE	115		-0.1792	-0.2469	-0.2257	-0.1152		0.209	0.063	0.0667	0.7634
	ALT	115		0.1975	-0.04935	0.04844	0.06239		0.209	0.8087	0.6796	0.7634
	AST	115		0.1653	-0.01027	0.07049	0.02931		0.209	1	0.6115	0.7634
	BILIRUBIN DIRECT	114		0.01501	-0.07139	-0.1308	0.05123		0.8827	0.804	0.2767	0.7634
	BILIRUBIN TOTAL	115		0.06186	0.001163	-0.1453	-0.08789		0.6886	1	0.2767	0.7634
	PROTEIN, TOTAL	115		0.1432	0.06425	-0.1285	-0.03341		0.2561	0.804	0.2767	0.7634
	UROBILINOGEN, URINE	82		0.102	0.1745	0.04733	0.0397		0.5845	0.4719	0.6796	0.7634
Metabolic	BASE DEFICIT, ABG	48		-0.03616	-0.1173	-0.09339	0.09527		0.9808	0.8721	0.9864	0.8198
	BASE EXCESS, ABG	45		-0.1404	-0.1575	-0.2913	-0.2254		0.9029	0.8721	0.659	0.6964
	CALCIUM	115		-0.05673	-0.02832	-0.2092	-0.1066		0.9676	0.9878	0.6262	0.6964
	CHLORIDE	115		-0.1739	-0.1164	-0.05967	-0.09252		0.4507	0.8721	0.9864	0.6964
	CHLORIDE, ABG	58		-0.01614	-0.01583	0.01846	-0.1207		0.9808	0.9878	0.9864	0.6964
	CHLORIDE, VBG	101		-0.1253	-0.06601	0.05218	0.08461		0.7636	0.8721	0.9864	0.6964
	GLUCOSE	115		0.1671	0.06967	-0.002676	-0.1199		0.4507	0.8721	0.9872	0.6964
	GLUCOSE, ABG	58		0.09134	0.07959	-0.01051	-0.1506		0.9676	0.8721	0.9864	0.6964
	GLUCOSE, VBG	102		0.226	0.1268	-0.01387	0.1223		0.4507	0.8721	0.9864	0.6964
	GLUCOSE, POC	75		0.09925	0.1246	-0.09469	-0.1004		0.9111	0.8721	0.9864	0.6964
	IONIZED CALCIUM, ABG	58		-0.2189	-0.1511	-0.03113	-0.2426		0.4507	0.8721	0.9864	0.6964
	LACTATE, ABG	58		0.009092	0.01125	0.1111	-0.03084		0.9808	0.9878	0.9864	0.9908
	LACTATE, VBG	102		0.01389	-0.01476	0.01376	0.009272		0.9808	0.9878	0.9864	0.9908
	LIPASE	37		0.03487	0.0849	0.1458	0.01103		0.9808	0.9169	0.9864	0.9908
	MAGNESIUM	111		0.01422	-0.102	0.0124	-0.03957		0.9808	0.8721	0.9864	0.9908
	PH, ABG	58		-0.2138	-0.08628	-0.2072	-0.3458		0.4507	0.8721	0.7487	0.197
	PH, VBG	102		0.05619	-0.008865	0.1654	0.01433		0.9676	0.9878	0.7487	0.9908
	POTASSIUM	115		-0.01359	-0.06569	-0.1143	-0.09077		0.9808	0.8721	0.9864	0.6964
	POTASSIUM, ABG	58		0.07628	0.002558	0.02469	-0.1473		0.9676	0.9946	0.9864	0.6964
	POTASSIUM, VBG	102		0.005832	-0.07001	-0.03637	0.01613		0.9808	0.8721	0.9864	0.9908
	SODIUM	115		-0.1862	-0.1227	-0.06479	-0.0156		0.4507	0.8721	0.9864	0.9908
	SODIUM, ABG	58		-0.1409	-0.05009	-0.01621	-0.04393		0.8173	0.9878	0.9864	0.9908
	SODIUM, VBG	102		-0.112	-0.007679	0.06278	0.08181		0.8173	0.9878	0.9864	0.6964
	TEMPERATURE, ABG	58		0.004862	0.1051	0.0627	-0.1244		0.9808	0.8721	0.9864	0.6964
	TEMPERATURE, VBG	102		0.02401	-0.132	-0.09526	0.002386		0.9808	0.8721	0.9864	0.9908
